# The allometric propagation of COVID-19 is explained by human travel

**DOI:** 10.1101/2021.04.08.21255169

**Authors:** Rohisha Tuladhar, Paolo Grigolini, Fidel Santamaria

## Abstract

We analyzed the number of cumulative positive cases of COVID-19 as a function of time in countries around the World. We tracked the increase in cases from the onset of the pandemic in each region for up to 150 days. We found that in 81 out of 146 regions the trajectory was described with a power-law function for up to 30 days. We also detected scale-free properties in the majority of sub-regions in Australia, Canada, China, and the United States (US). We developed an allometric model that was capable of fitting the initial phase of the pandemic and was the best predictor for the propagation of the illness for up to 100 days. We then determined that the power-law COVID-19 exponent correlated with measurements of human mobility. The COVID-19 exponent correlated with the magnitude of air passengers per country. This correlation persisted when we analyzed the number of air passengers per US states, and even per US metropolitan areas. Furthermore, the COVID-19 exponent correlated with the number of vehicle miles travelled in the US. Together, air and vehicular travel explained 70 % of the variability of the COVID-19 exponent. Taken together, our results suggest that the scale-free propagation of the virus is present at multiple geographical scales and is correlated with human mobility. We conclude that models of disease transmission should integrate scale-free dynamics as part of the modeling strategy and not only as an emergent phenomenological property.
