## Supplementary material for "The allometric propagation of COVID-19 is explained by human travel": Australia

### Sheet: Sheet1
			Region	alpha	b	beta	gamma	tau	BestFit	allRPos	Date
			New South Wales	2.30634	0.75	1.40971e-13	0.875699	10.8757	Exp	1	04_Mar_2020
			Queensland	1.85833	0.75	0.213811	2.4622	14.0463	PowerLaw	2	13_Mar_2020
			South Australia	1.40584	0.75	0.44159	4.16941	18.9439	PowerLaw	3	16_Mar_2020
			Tasmania	0.570177	0.052907	0.122207	533.506	47.272	PowerLaw	4	22_Mar_2020
			Victoria	2.08332	0.75	0.0728792	1.53127	12.3567	PowerLaw	5	11_Mar_2020
			Western Australia	1.40584	0.75	0.44159	4.16941	18.9439	PowerLaw	6	16_Mar_2020
