## Supplementary material for "The allometric propagation of COVID-19 is explained by human travel": Canada

### Sheet: Sheet1
			Region	alpha	b	beta	gamma	tau	BestFit	allRPos	Date
			British Columbia	3.19659	0.75	0.0284227	1.43521	12.0515	PowerLaw	1	06_Mar_2020
			Manitoba	1.16429	0.287649	7.57264e-09	82.3476	33.5668	PowerLaw	2	24_Mar_2020
			New Brunswick	1.03854	0.245926	6.27524e-08	125.607	37.4636	PowerLaw	3	26_Mar_2020
			Newfoundland and Labrador	1.23383	0.299544	1.29389e-08	73.1892	31.7332	PowerLaw	4	23_Mar_2020
			Nova Scotia	1.38685	0.333988	3.61668e-08	51.8618	28.3126	PowerLaw	5	21_Mar_2020
			Ontario	3.27343	0.75	0.00356801	1.21854	11.6926	PowerLaw	6	05_Mar_2020
			Quebec	2.05401	0.75	0.14161	2.5381	19.2683	PowerLaw	7	15_Mar_2020
			Saskatchewan	1.38685	0.333988	3.61668e-08	51.8618	28.3126	PowerLaw	8	21_Mar_2020
