## Supplementary material for "The allometric propagation of COVID-19 is explained by human travel": China

### Sheet: Sheet1
			Region	alpha	b	beta	gamma	tau	BestFit	allRPos	Date
			Beijing	1.95601	0.676065	4.83386e-07	4.84073	8.32909	PowerLaw	1	23_Jan_2020
			Chongqing	1.77286	0.625041	7.02428e-05	7.68814	9.19015	PowerLaw	2	24_Jan_2020
			Fujian	1.36174	0.707551	0.0498777	3.89315	11.7856	Exp	3	26_Jan_2020
			Gansu	1.04018	0.214645	0.0613822	560.674	15.9421	PowerLaw	4	29_Jan_2020
			Guangdong	2.13919	0.697336	1.42706e-06	3.9802	7.60944	PowerLaw	5	22_Jan_2020
			Guangxi	1.77286	0.625041	7.02428e-05	7.68814	9.19015	PowerLaw	6	24_Jan_2020
			Guizhou	0.713042	0.191818	0.112609	908.603	23.306	PowerLaw	7	31_Jan_2020
			Hainan	1.36174	0.707551	0.0498777	3.89315	11.7856	Exp	8	26_Jan_2020
			Hebei	1.16182	0.298422	0.0275697	196.283	14.1166	PowerLaw	9	28_Jan_2020
			Heilongjiang	1.29839	0.405927	0.0227631	66.3792	12.5573	PowerLaw	10	27_Jan_2020
			Henan	1.58064	0.660625	0.0982495	7.90551	10.2885	PowerLaw	11	25_Jan_2020
			Hong Kong	0.571694	0.3888	6.16388e-06	58.949	27.5738	None	12	05_Feb_2020
			Hubei	2.13919	0.697336	1.42706e-06	3.9802	7.60944	PowerLaw	13	22_Jan_2020
			Hunan	1.77286	0.625041	7.02428e-05	7.68814	9.19015	PowerLaw	14	24_Jan_2020
			Inner Mongolia	0.664596	0.132334	8.57737e-06	855.648	24.4798	None	15	01_Feb_2020
			Jiangsu	1.36174	0.707551	0.0498777	3.89315	11.7856	Exp	16	26_Jan_2020
			Jiangxi	1.36174	0.707551	0.0498777	3.89315	11.7856	Exp	17	26_Jan_2020
			Jilin	0.631247	0.430892	1.09769e-06	38.4222	25.1328	None	18	02_Feb_2020
			Liaoning	1.36174	0.707551	0.0498777	3.89315	11.7856	Exp	19	26_Jan_2020
			Ningxia	0.713042	0.191818	0.112609	908.603	23.306	PowerLaw	20	31_Jan_2020
			Shaanxi	1.36174	0.707551	0.0498777	3.89315	11.7856	Exp	21	26_Jan_2020
			Shandong	1.58064	0.660625	0.0982495	7.90551	10.2885	PowerLaw	22	25_Jan_2020
			Shanghai	1.58064	0.660625	0.0982495	7.90551	10.2885	PowerLaw	23	25_Jan_2020
			Shanxi	1.16182	0.298422	0.0275697	196.283	14.1166	PowerLaw	24	28_Jan_2020
			Sichuan	1.58064	0.660625	0.0982495	7.90551	10.2885	PowerLaw	25	25_Jan_2020
			Tianjin	1.29839	0.405927	0.0227631	66.3792	12.5573	PowerLaw	26	27_Jan_2020
			Xinjiang	0.631247	0.430892	1.09769e-06	38.4222	25.1328	None	27	02_Feb_2020
			Yunnan	1.29839	0.405927	0.0227631	66.3792	12.5573	PowerLaw	28	27_Jan_2020
			Zhejiang	1.95601	0.676065	4.83386e-07	4.84073	8.32909	PowerLaw	29	23_Jan_2020
