## Supplementary material for "The allometric propagation of COVID-19 is explained by human travel": US

### Sheet: Sheet1
			Region	alpha	b	beta	gamma	tau	BestFit	allRPos	Date	AirPass	UrbanMiles	SuburbanMiles	RuralMiles
			Alabama	2.42757	0.405875	6.70244e-11	6.98354	12.6018	PowerLaw	1		1.511	31.75	45.2184	52.9793
			Alaska	1.22176	-0.0169905	5.29908e-08	12.4965	25.4888	PowerLaw	2		2.654	40.4193	46.2811	43.5894
			Arizona	2.8924	0.75	0.191877	1.95458	10.7364	PowerLaw	3		23.287	34.1303	44.1749	48.5728
			Arkansas	1.69128	0.313998	3.05942e-08	7.37858	18.3161	PowerLaw	4		1.084	33.4389	44.3684	52.2166
			California	2.4149	0.563689	1.40497e-10	1.64078	12.0377	Exp	5		110.118	40.9579	47.8362	47.171
			Colorado	2.58545	0.737387	1.66855e-10	1.05779	11.4911	Exp	6		33.575	35.395	46.9378	54.889
			Connecticut	3.01624	0.75	0.0359777	1.46252	10.0192	PowerLaw	7		3.318	28.539	54.7629	62.2027
			Delaware	2.1034	0.748013	3.09744e-11	0.693823	14.1842	Exp	8		0.539	35.3838	50.501	60.655
			Florida	3.57867	0.75	1.82577e-10	1.33986	8.35885	Exp	9		91.371	35.0441	44.0736	56.2569
			Georgia	3.27428	0.75	6.66327e-11	1.16726	9.18589	PowerLaw	10		54.943	32.578	48.4843	56.9917
			Hawaii	1.5109	0.75	0.194082	1.15016	20.1618	PowerLaw	11		17.224	41.346	51.9117	48.3192
			Idaho	2.37811	0.75	0.330126	2.34134	13.1398	PowerLaw	12		3.475	31.9888	49.0745	49.2701
			Illinois	3.43302	0.75	0.00823557	1.41614	8.82453	PowerLaw	13		50.936	35.908	46.5324	54.5125
			Indiana	3.73031	0.75	2.52987e-12	1.17619	8.04128	Exp	14		4.684	32.893	42.9858	55.3614
			Iowa	2.48797	0.749993	4.72123e-12	0.609683	11.8328	Exp	15		0.665	37.0489	44.5409	55.2466
			Kansas	2.1314	0.75	0.0841539	0.993855	14.2161	PowerLaw	16		0.854	37.0298	46.1852	55.1145
			Kentucky	2.57062	0.75	0.0470672	0.888053	11.7565	PowerLaw	17		2.035	34.2814	47.1769	52.4414
			Louisiana	3.01264	0.749881	1.91556e-09	1.42408	9.98046	PowerLaw	18		6.858	33.7443	44.531	53.1494
			Maine	1.59942	0.75	0.144997	1.00487	18.9611	PowerLaw	19		0.304	24.8444	46.0005	51.9298
			Maryland	3.00611	0.75	6.60874e-10	1.01351	9.96921	Exp	20		13.231	36.5603	54.36	67.5061
			Massachusetts	2.86064	0.749998	1.67213e-11	1.13235	9.99127	Exp	21		20.679	26.8257	54.4231	58.9274
			Michigan	3.71597	0.75	0.0776094	2.26961	8.34903	PowerLaw	22		19.906	32.7131	43.3452	52.6637
			Minnesota	1.84009	0.75	0.153195	1.23833	16.5958	PowerLaw	23		19.152	35.9518	48.9941	56.1952
			Mississippi	1.96678	0.408157	2.63606e-08	6.93355	15.7299	PowerLaw	24		0.548	31.9576	46.1242	52.3732
			Missouri	2.38195	0.75	0.197533	2.11011	13.0032	PowerLaw	25		13.498	33.2388	43.966	52.1075
			Montana	1.55719	0.749999	0.38087	1.81184	20.2095	PowerLaw	26		0.782	31.8754	46.6904	46.7579
			Nebraska	0.49564	0.749997	5.0164e-10	0.0736752	53.2571	None	27		2.45	37.6106	47.4478	55.7322
			Nevada	2.48397	0.75	0.0872516	1.2225	12.1978	PowerLaw	28		27.533	35.2885	46.3917	52.4404
			New Hampshire	1.94881	0.75	0.0735825	0.858685	15.3987	PowerLaw	29		0.851	29.9717	53.9204	58.2983
			New Jersey	4.20133	0.749984	1.04034e-10	2.00735	7.19779	PowerLaw	30		24.12	30.2731	56.8708	60.2941
			New Mexico	2.15353	0.74999	1.01495e-09	0.596678	13.9159	Exp	31		2.638	32.6966	46.2718	49.7258
			New York	4.361	0.75	2.16498e-11	2.37378	6.70962	Exp	32		76.917	23.89	52.4589	54.6609
			North Carolina	2.8518	0.75	0.103041	1.46039	10.7425	PowerLaw	33		33.048	32.7285	46.1426	56.8072
			North Dakota	1.48496	0.749999	0.236717	1.18225	20.7807	PowerLaw	34		0.781	37.3215	45.369	54.9218
			Ohio	2.77959	0.75	0.0915889	1.59434	10.9761	PowerLaw	35		13.435	32.1106	43.2621	54.2142
			Oklahoma	2.37003	0.75	0.178217	1.64168	12.9799	PowerLaw	36		3.634	36.3603	46.6547	54.821
			Oregon	2.24414	0.749999	7.30277e-10	0.572662	13.1029	Exp	37		10.878	35.9776	42.3933	42.5504
			Pennsylvania	3.47958	0.75	9.32491e-11	1.36454	8.5374	Exp	38		20.664	25.8034	49.4076	55.2343
			Rhode Island	2.45885	0.749995	1.68135e-10	0.702532	12.1221	Exp	39		1.965	29.136	50.2712	59.3053
			South Carolina	2.67243	0.75	0.0354636	1.04424	11.3705	PowerLaw	40		4.926	32.0672	44.1644	55.5239
			South Dakota	2.21283	0.749998	7.95068e-11	0.557207	13.5015	Exp	41		0.914	38.7414	44.9294	54.2755
			Tennessee	2.75614	0.749999	0.127591	1.7197	11.1541	PowerLaw	42		12.466	33.9147	45.8959	54.3332
			Texas	2.61668	0.749404	3.72208e-11	0.624626	10.8334	None	43		88.044	39.7468	49.2309	56.431
			Utah	2.16913	0.75	0.117092	1.30597	14.0621	PowerLaw	44		12.829	39.3136	54.7172	59.4835
			Vermont	1.91104	0.594388	0.0744919	1.91731	16.1686	PowerLaw	45		0.686	28.4636	47.344	54.033
			Virginia	2.62275	0.75	8.39716e-13	0.891391	11.3525	Exp	46		27.577	39.8828	51.0686	60.3281
			Washington	2.3531	0.729591	1.87774e-06	0.965054	12.8575	PowerLaw	47		26.903	37.8305	46.7008	45.5769
			West Virginia	1.62259	0.75	0.153564	1.12233	18.6835	PowerLaw	48		0.225	30.1166	40.5599	52.0903
			Wisconsin	2.19321	0.571654	0.0355885	3.20938	14.0731	PowerLaw	49		4.511	33.9817	45.8148	55.5568
			Wyoming	1.70647	0.612833	2.43855e-07	0.745771	17.7651	PowerLaw	50		0.443	35.4428	48.0389	53.6322
