## Supplementary material for "The allometric propagation of COVID-19 is explained by human travel": World

### Sheet: Sheet1
			Region	alpha	b	beta	gamma	tau	BestFit	allRPos	Date	AirPass
			Afghanistan	1.23591	0.68636	9.28183e-10	0.622409	30.7008	Exp	1	27_Mar_2020	1.72261e+06
			Albania	0.722726	0.140818	8.20225e-09	7.47782	53.5282	PowerLaw	2	23_Mar_2020	303137
			Algeria	1.25411	0.350505	0.027549	10.6795	31.693	PowerLaw	3	21_Mar_2020	6442442
			Andorra	0.598222	0.560667	0.18963	3.58983	67.9069	PowerLaw	4	22_Mar_2020
			Argentina	1.15492	0.176617	6.12832e-08	26.5019	34.1797	PowerLaw	5	20_Mar_2020	18081937
			Armenia	1.00191	0.245061	0.0193138	10.8486	39.5293	PowerLaw	6	19_Mar_2020
			Australia	2.15676	0.75	0.00792851	1.1219	11.8627	Exp	7	10_Mar_2020	7.56676e+07
			Austria	2.04446	0.75	0.293216	3.45193	19.8313	PowerLaw	8	08_Mar_2020	12935505
			Azerbaijan	1.01636	0.75	0.2918	1.97185	39.7906	PowerLaw	9	26_Mar_2020	2279546
			Bahamas	0.0118759	-0.989103	0.0314269	326.903	3405.95	None	10	29_May_2020	0
			Bahrain	0.943413	0.749548	9.83887e-11	0.264938	39.5795	Exp	11	10_Mar_2020	5877003
			Bangladesh	1.91952	0.572494	0.0165714	4.29682	20.4959	PowerLaw	12	06_Apr_2020	5.98416e+06
			Belarus	2.07475	0.553234	2.70663e-09	4.74564	18.957	PowerLaw	13	30_Mar_2020	2760168
			Belgium	2.60822	0.75	0.0626616	1.69829	14.8229	PowerLaw	14	06_Mar_2020	13639487
			Bolivia	1.2929	0.746991	6.41578e-10	0.390003	28.9972	Exp	15	31_Mar_2020	4122113
			Bosnia and Herzegovina	1.06507	0.609537	0.132937	2.62992	37.5625	PowerLaw	16	22_Mar_2020
			Brazil	2.4085	0.647474	1.2149e-09	2.87784	16.2102	PowerLaw	17	13_Mar_2020	102109977
			Bulgaria	0.807436	0.241193	3.91378e-08	5.88788	47.8372	PowerLaw	18	20_Mar_2020	1022645
			Burkina Faso	0.633818	0.75	0.232976	1.23908	62.4232	PowerLaw	19	24_Mar_2020	151531
			Cabo Verde	0.659682	0.720185	0.238682	1.34332	60.7159	PowerLaw	20	26_Apr_2020	140429
			Cameroon	0.792082	0.216713	6.39214e-09	12.2545	48.0125	None	21	29_Mar_2020	265136
			Canada	2.56855	0.75	0.116861	2.25315	15.2759	PowerLaw	22	11_Mar_2020	89380000
			Central African Republic	1.40612	0.252997	1.48437e-10	10.3546	27.4006	PowerLaw	23	08_May_2020
			Chad	0.7634	-0.022121	0.0322527	46.8838	52.267	PowerLaw	24	02_May_2020
			Chile	1.85346	0.591212	0.0490628	4.16161	21.3123	PowerLaw	25	15_Mar_2020	19517185
			China	2.13919	0.697336	1.42706e-06	3.9802	7.60944	PowerLaw	26	22_Jan_2020	611439830
			Colombia	1.54584	0.75	0.126141	1.34393	25.1986	PowerLaw	27	18_Mar_2020	33704037
			Congo (Kinshasa)	0.812493	0.722462	6.29586e-10	0.249899	45.5428	Exp	28	01_Apr_2020	0
			Costa Rica	0.640844	0.75	0.309813	1.63852	62.695	PowerLaw	29	21_Mar_2020	1948546
			Cote d'Ivoire	1.13389	0.75	0.109719	0.859233	34.2423	PowerLaw	30	27_Mar_2020	779482
			Croatia	0.950893	0.675047	0.202838	2.55472	42.3282	PowerLaw	31	19_Mar_2020	2093577
			Cuba	1.12293	0.75	0.16861	1.22547	34.9455	PowerLaw	32	28_Mar_2020	560754
			Cyprus	0.879071	0.75	0.338889	1.87313	46.4191	PowerLaw	33	23_Mar_2020	401408
			Czechia	1.5007	0.749999	0.251531	2.47042	26.757	PowerLaw	34	13_Mar_2020	5727200
			Denmark	1.19602	0.749987	5.56494e-11	0.489367	31.0421	Exp	35	10_Mar_2020
			Diamond Princess	0.425809	0.75	1.30884	6.75516	110.536	None	36	10_Feb_2020	0
			Djibouti	0.737147	0.390122	0.260063	19.4431	59.378	None	37	08_Apr_2020
			Dominican Republic	1.39509	0.448991	3.7648e-08	5.57251	27.8785	PowerLaw	38	21_Mar_2020
			Ecuador	1.41682	0.75	0.0882044	1.35126	27.0904	PowerLaw	39	18_Mar_2020	5365261
			Egypt	1.41436	0.749953	5.87329e-10	0.476991	26.5526	Exp	40	14_Mar_2020	12340832
			El Salvador	1.08485	0.749994	1.23273e-10	0.287578	33.697	Exp	41	09_Apr_2020	2545105
			Estonia	1.05476	0.75	0.154494	1.12051	36.988	PowerLaw	42	14_Mar_2020	31981
			Ethiopia	0.773416	0.731718	5.86686e-10	0.179764	45.9616	None	43	19_Apr_2020	11501244
			Finland	1.31295	0.75	0.0994858	1.07223	29.5639	PowerLaw	44	13_Mar_2020	13364839
			France	2.77111	0.75	0.0325496	1.93447	13.9509	PowerLaw	45	01_Mar_2020	70188028
			Gabon	1.39252	0.749995	5.24139e-13	0.373723	26.2452	Exp	46	17_Apr_2020
			Georgia	0.748182	0.75	0.0991074	0.614059	51.3759	PowerLaw	47	30_Mar_2020	516034
			Germany	3.07426	0.75	0.0545474	2.38268	12.5616	PowerLaw	48	01_Mar_2020	1.09796e+08
			Ghana	1.39533	0.720824	1.68499e-09	0.470928	26.7729	Exp	49	26_Mar_2020	467438
			Greece	1.03307	0.75	0.187913	1.45461	38.1171	PowerLaw	50	13_Mar_2020	1.51259e+07
			Guatemala	1.12624	0.742298	3.20092e-09	0.346396	33.7567	Exp	51	10_Apr_2020	145795
			Guinea	1.39722	0.75	0.0894986	0.898339	27.5581	PowerLaw	52	04_Apr_2020
			Guinea-Bissau	0.728729	-0.463897	0.0290584	1432.1	56.7513	None	53	29_Apr_2020
			Haiti	1.75258	0.749918	2.45957e-11	0.563831	21.5858	Exp	54	05_May_2020
			Honduras	0.675538	0.736272	8.9972e-10	0.222027	55.4398	None	55	29_Mar_2020	411989
			Hungary	1.27872	0.749999	0.0908477	0.927889	30.0931	PowerLaw	56	21_Mar_2020	31226848
			Iceland	1.21692	0.75	0.314752	2.14479	33.4527	PowerLaw	57	12_Mar_2020	7.81974e+06
			India	2.49666	0.75	7.1899e-11	0.997191	15.1544	Exp	58	14_Mar_2020	1.64036e+08
			Indonesia	1.59079	0.683359	1.30142e-08	1.03095	24.0988	PowerLaw	59	15_Mar_2020	1.15154e+08
			Iran	1.80973	0.491654	5.39682e-08	12.5095	21.9358	PowerLaw	60	26_Feb_2020	2.56049e+07
			Iraq	1.34556	0.75	0.124585	1.00163	28.7478	PowerLaw	61	13_Mar_2020	2.07507e+06
			Ireland	1.87666	0.658449	1.11543e-07	1.87183	20.6627	PowerLaw	62	14_Mar_2020	167598633
			Israel	2.21253	0.75	0.249809	2.96536	18.2619	PowerLaw	63	13_Mar_2020	7404373
			Italy	2.73199	0.75	0.0417176	2.15448	14.1526	PowerLaw	64	23_Feb_2020	2.76304e+07
			Jamaica	0.556645	0.75	0.486455	2.34513	75.0562	None	65	15_Apr_2020	180951
			Japan	1.1494	0.75	0.0592321	0.618783	33.1829	Exp	66	21_Feb_2020	126387527
			Jordan	0.380371	0.177782	0.0739677	12.0227	105.071	PowerLaw	67	22_Mar_2020	3383805
			Kazakhstan	1.27114	0.75	0.0148021	0.5351	29.7445	Exp	68	26_Mar_2020	7143797
			Kenya	0.655084	0.666284	7.21403e-10	0.262508	56.008	Exp	69	04_Apr_2020	5.93583e+06
			South Korea	1.19318	0.75	0.584599	5.72327	36.1526	None	70	21_Feb_2020	88157579
			Kosovo	1.10278	0.75	0.182374	1.12136	35.714	PowerLaw	71	31_Mar_2020
			Kuwait	1.40189	0.75	7.98805e-12	0.37603	25.6074	Exp	72	14_Mar_2020	6464847
			Kyrgyzstan	0.89503	0.284982	0.0586529	9.0061	45.018	PowerLaw	73	31_Mar_2020	709199
			Latvia	0.702181	0.22345	0.0734006	14.5027	57.8896	PowerLaw	74	20_Mar_2020	4058762
			Lebanon	0.750391	-0.00239018	0.0517301	42.6476	54.8271	None	75	15_Mar_2020	2981937
			Lesotho	0.712829	0.75	0.108592	0.706745	53.6615	None	76	09_Jul_2020
			Libya	0.868327	0.204101	9.00363e-09	6.44733	44.7641	PowerLaw	77	28_May_2020	927154
			Lithuania	0.798756	-0.253904	0.0106196	266.195	50.1316	PowerLaw	78	22_Mar_2020	26031
			Luxembourg	0.860091	0.666695	0.288581	4.52487	48.1257	None	79	17_Mar_2020	2099102
			Madagascar	0.38904	0.749863	5.33982e-10	0.080411	88.2151	None	80	12_Apr_2020	541290
			Malawi	0.684112	0.749078	2.22851e-10	0.210558	53.7677	None	81	25_May_2020	10545
			Malaysia	1.57867	0.439006	0.0510687	9.42933	25.5801	PowerLaw	82	09_Mar_2020	60481772
			Maldives	0.934703	-0.254092	1.39625e-08	222.468	42.761	PowerLaw	83	23_Apr_2020	1147247
			Mali	0.871866	0.75	0.166613	1.00855	44.9386	PowerLaw	84	12_Apr_2020
			Malta	0.730713	0.75	0.224442	1.11083	54.0875	None	85	23_Mar_2020	2576898
			Mauritania	1.48682	0.749848	1.94852e-10	0.480701	25.5035	Exp	86	19_May_2020	454436
			Mauritius	0.356915	0.729472	0.69539	3.35728	124.651	None	87	28_Mar_2020	1745291
			Mexico	1.86576	0.75	0.00569082	0.794301	20.4641	Exp	88	18_Mar_2020	64569640
			Moldova	1.58286	0.75	0.156708	1.46103	24.9347	PowerLaw	89	23_Mar_2020	1135999
			Montenegro	0.148001	-0.00506639	0.109419	37.135	285.166	None	90	04_Apr_2020	565522
			Morocco	1.38109	0.59065	1.07168e-08	1.61141	27.7902	PowerLaw	91	22_Mar_2020	8132917
			Namibia	1.24571	0.573325	0.0266961	1.73988	31.1214	PowerLaw	92	25_Jun_2020	602893
			Nepal	1.79789	0.749997	3.94104e-11	0.621827	20.4842	Exp	93	07_May_2020	3296953
			Netherlands	2.28451	0.75	0.109055	2.00444	17.0866	PowerLaw	94	06_Mar_2020	4.3996e+07
			New Zealand	0.807501	0.75	0.517618	3.23708	52.2694	None	95	22_Mar_2020	1.7249e+07
			Nicaragua	0.949971	-0.493259	9.40198e-09	1658.19	42.8686	None	96	19_May_2020
			Niger	0.42808	-0.866049	0.0464483	11547.8	98.6225	None	97	03_Apr_2020
			Nigeria	1.33251	0.749997	4.7352e-11	0.398121	26.9208	Exp	98	29_Mar_2020	8.16919e+06
			North Macedonia	1.09936	0.75	0.122565	0.94431	35.2442	PowerLaw	99	22_Mar_2020
			Norway	1.39969	0.75	0.20205	2.06436	28.2363	PowerLaw	100	06_Mar_2020	54033000
			Oman	1.48978	0.75	0.0229127	0.56444	25.2977	Exp	101	26_Mar_2020	10438241
			Pakistan	1.44927	0.584141	1.84946e-06	2.3202	26.3741	Exp	102	15_Mar_2020	6880637
			Panama	1.46652	0.75	0.135898	1.4466	26.743	PowerLaw	103	19_Mar_2020	12939350
			Paraguay	0.782348	0.74999	3.2639e-11	0.197248	45.7364	None	104	06_Apr_2020	560631
			Peru	2.31831	0.749994	2.73922e-11	0.951533	15.9228	Exp	105	17_Mar_2020	1.77585e+07
			Philippines	2.00887	0.75	0.164878	1.78469	19.5873	PowerLaw	106	14_Mar_2020	43080118
			Poland	1.88341	0.75	0.126431	1.66253	20.7609	PowerLaw	107	14_Mar_2020	9277538
			Portugal	2.06794	0.75	0.202875	2.78893	19.4051	PowerLaw	108	13_Mar_2020	17367956
			Qatar	1.16937	0.748763	6.82392e-12	0.388604	29.7334	None	109	11_Mar_2020	29178923
			Romania	1.99933	0.75	0.107765	1.49977	19.5737	PowerLaw	110	14_Mar_2020	4908235
			Russia	2.77679	0.749995	3.36918e-11	1.3601	13.6252	Exp	111	17_Mar_2020	99327311
			Saudi Arabia	1.79098	0.697319	6.86572e-08	1.06918	21.6657	PowerLaw	112	14_Mar_2020	3.91417e+07
			Senegal	0.772712	0.74914	3.70708e-10	0.212362	46.2525	None	113	26_Mar_2020	21038
			Serbia	1.88153	0.75	0.0740474	1.21791	20.5321	PowerLaw	114	19_Mar_2020	2262703
			Sierra Leone	0.983032	0.75	0.108796	0.765043	39.3115	PowerLaw	115	28_Apr_2020
			Singapore	1.31774	0.74921	1.5669e-10	0.336401	27.883	Exp	116	29_Feb_2020	40401515
			Slovakia	1.06592	0.749998	0.0101911	0.34795	35.5575	Exp	117	18_Mar_2020	0
			Slovenia	0.905673	0.75	0.191625	1.26694	43.5862	PowerLaw	118	13_Mar_2020	1094762
			Somalia	0.975531	0.75	0.0913241	0.786051	39.5816	PowerLaw	119	17_Apr_2020	4486
			South Africa	1.0638	-0.161825	3.08768e-08	311.509	37.9646	None	120	18_Mar_2020	2.39217e+07
			South Sudan	1.24366	0.387826	2.31818e-07	3.61097	31.266	None	121	08_May_2020
			Spain	3.26886	0.75	0.0845899	3.04784	12.0438	PowerLaw	122	02_Mar_2020	80672105
			Sri Lanka	0.718337	0.749991	4.23631e-11	0.179857	50.3744	None	123	24_Mar_2020	5882376
			Sudan	1.67221	0.719279	0.0224154	0.859496	22.9305	PowerLaw	124	20_Apr_2020	269958
			Suriname	0.801709	0.75	0.0689402	0.524046	47.4346	Exp	125	07_Jun_2020	272347
			Sweden	1.61527	0.697796	6.85421e-08	1.08092	23.6139	Exp	126	06_Mar_2020	40160000
			Switzerland	2.33348	0.75	0.206605	3.01442	17.1307	PowerLaw	127	05_Mar_2020	28857994
			Taiwan	0.371092	-0.374695	0.0598494	252.796	111.587	None	128	19_Mar_2020	0
			Tajikistan	1.36009	0.75	0.183828	1.74277	28.8154	PowerLaw	129	03_May_2020	492320
			Tanzania	0.401006	0.75	0.486033	2.33659	105.039	None	130	17_Apr_2020	1481557
			Thailand	1.18407	0.75	0.386723	2.87512	34.9854	None	131	15_Mar_2020	7.6053e+07
			Togo	0.821065	0.75	0.140272	0.750683	47.3058	None	132	29_Apr_2020	566295
			Tunisia	0.649499	0.080236	0.0490976	33.8669	62.0772	PowerLaw	133	24_Mar_2020	4274199
			Turkey	2.24527	0.75	0.159611	3.63805	17.7899	PowerLaw	134	19_Mar_2020	1.15595e+08
			US	3.97836	0.75	0.0103881	2.92629	9.68725	PowerLaw	135	04_Mar_2020	889022000
			Uganda	0.877636	0.749996	4.06706e-11	0.239631	41.645	None	136	07_May_2020	21537
			Ukraine	1.6447	0.75	0.0429869	1.01989	23.2193	Exp	137	25_Mar_2020	7854842
			United Arab Emirates	2.19664	0.75	0.0616346	1.20349	17.454	PowerLaw	138	18_Mar_2020	95533069
			United Kingdom	2.89056	0.749841	6.31918e-10	1.52847	13.2989	PowerLaw	139	02_Mar_2020	165388610
			Uruguay	0.524683	-0.425186	0.0335371	335.542	77.5845	PowerLaw	140	20_Mar_2020
			Uzbekistan	1.39115	0.75	0.273751	1.98385	28.9634	PowerLaw	141	28_Mar_2020	3056558
			Venezuela	0.519698	0.749938	3.47362e-11	0.116415	69.8068	None	142	28_Mar_2020	2137771
			West Bank and Gaza	0.216044	0.402237	0.0422713	1.70626	177.988	None	143	02_Apr_2020
			Yemen	0.911163	0.749972	9.97079e-12	0.249065	40.576	Exp	144	15_May_2020	0
			Zambia	1.293	0.75	0.318888	1.92742	31.5143	None	145	30_Apr_2020	8904
			Zimbabwe	0.647692	0.749991	0.141272	0.796848	59.568	PowerLaw	146	27_May_2020	282539
